# Testing the phenotypic decanalization hypothesis: social determinants of hyperglycemia and type 2 diabetes in adult urban Argentinian population

**DOI:** 10.1101/2021.12.24.21268333

**Authors:** María Alejandra Petino Zappala, Guillermo Folguera, Santiago Benitez-Vieyra

## Abstract

Type 2 diabetes, one of the major causes of death and disability worldwide, is characterized by problems in the homeostasis of blood glucose. Current preventive policies focus mainly on individual behaviors (diet, exercise, salt and alcohol consumption). Recent hypotheses state that the higher incidence of metabolic disease in some human populations may be related to phenotypic decanalization causing a heightened phenotypic variance in response to unusual or stressful environmental conditions, although the nature of these conditions is under debate. Our aim was to explore variability patterns of fasting blood glucose to test phenotypic decanalization as a possible explanation of heightened prevalence for type 2 diabetes in some groups and to detect variables associated with its variance using a nation-wide survey of Argentinian adult population. We found patterns of higher local variance for fasting glycemia associated with lower income and educational attainment. We detected no meaningful association of glycemia or its variability with covariates related to individual behaviors (diet, physical activity, salt or alcohol consumption). Our results were consistent with the decanalization hypothesis for fasting glycemia, which appears associated to socioeconomic disadvantage. We therefore propose changes in public policy and discuss the implications for data gathering and further analyses.
