## Additional File 2 for "Testing the phenotypic decanalization hypothesis: social determinants of hyperglycemia and type 2 diabetes in adult urban Argentinian population"

### Sheet: Sheet1
Additional File 2. Summary of the regressions performed to model blood glycemia data. Method, proportion of variance explained and the detailed models (in R language) are provided
Method	Dependent	% explained variance	Package
Gradient Boosting Machine	Absolute residuals	2.68	caret	model=train(residABS ~ ., data, method = "gbm",trControl = trainControl(method = "repeatedcv",number = 10, repeats = 10))
Gradient Boosting Machine	Glycemia	2.79	caret	model=train(glycemia ~ ., data, method = "gbm",trControl = trainControl(method = "repeatedcv",number = 10, repeats = 10))
Gradient Boosting Machine	Residuals (~age)	1.81	caret	model=train(residgluc ~ ., data, method = "gbm",trControl = trainControl(method = "repeatedcv",number = 10, repeats = 10))
Support Vector Machine	Absolute residuals	9.82	e1071	model=svm(residABS ~ ., data)
Support Vector Machine	Glycemia	5.98	e1071	model=svm(glycemia ~ ., data)
Support Vector Machine	Residuals (~age)	5.61	e1071	model=svm(residgluc ~ ., data)
Random Forest	Absolute residuals	1.67	randomForest	model=randomForest(residABS~.,data,ntree=500, sampsize=1000,mtry=3, importance=TRUE)
Random Forest	Glycemia	2.44	randomForest	model=randomForest(glycemia~.,data,ntree=500, sampsize=1000,mtry=3, importance=TRUE)
Random Forest	Residuals (~age)	1.2	randomForest	model=randomForest(residgluc~.,data,ntree=500, sampsize=1000,mtry=3, importance=TRUE)
